# Type I interferon responses contribute to immune protection against mycobacterial infection

**DOI:** 10.1101/2024.06.26.24309490

**Authors:** Andrea Szydlo-Shein, Blanca Sanz-Magallón Duque de Estrada, Joshua Rosenheim, Carolin T. Turner, Aneesh Chandran, Evdokia Tsaliki, Marc C. I. Lipman, Heinke Kunst, Gabriele Pollara, Philip M. Elks, Jean-Pierre Levraud, Elspeth M. Payne, Mahdad Noursadeghi, Gillian S. Tomlinson

**Author notes:** **Corresponding author** Gillian S. Tomlinson.

## Abstract

Type I interferon responses have been considered detrimental to host protection in tuberculosis (TB). We provide novel data to challenge this paradigm, derived from transcriptional profiling of human in vivo immune responses to discover associations with radiographic disease severity in pulmonary TB, combined with mechanistic studies to test causality for observed associations using a zebrafish larval mycobacterial infection model. Type I interferon activity in tissue samples from the site of a standardised mycobacterial challenge, the tuberculin skin test, was associated with less severe human TB disease. Abrogation of type I interferon signalling, by CRISPR-mediated mutagenesis of *stat2*, led to increased burden and dissemination of *Mycobacterium marinum* infection in zebrafish larvae. The mechanism for increased severity of mycobacterial infection in zebrafish involves reduced recruitment of myeloid cells required to restrict bacterial growth. Our data support a clear host protective role for type I interferon responses in mycobacterial infection, with potential applications for risk-stratification of adverse outcomes and development of a host-directed therapy to mitigate against severe disease.
