## Supplementary material for "Type I interferon responses contribute to immune protection against mycobacterial infection": Table S1

### Sheet: Human_IFN_response_modules
MF type I interferon	KC type I interferon	MF1 interferon gamma	MF2 interferon gamma	KC interferon gamma
IFIT2	BST2	CXCL9	CXCL9	GBP1
IFIT1	CMPK2	UBD	IDO1	GBP2
OASL	RGCC	CIITA	UBD	XAF1
APOBEC3A	MX2	RARRES3	CXCL10	ACKR4
USP18	PLAC8	P2RY14	RARRES3	GBP6
USP41	IFI44L	IFIT2	FAM26F	ACE2
HBG1	IFIT3	CCL2	AIM2	SAMD9L
HESX1	IFIT1	CXCL11	HAPLN3
APOBEC3B	HERC5	SOCS3	VAMP5
IFI44		CCL13	IFITM1
IGF2		FCGR1B	Q5D1D6
ADM		BATF	SECTM1
AMOTL2		APOL3	ISG20
PDGFRL		JAK3	SERPING1
CD69		LIMK2	ANKRD22
DHRS2		CBR3	ETV7
NT5C3		FPR1	IFI27
PMEL		CCL18	RSAD2
MX2		APOL6	STAT1
ZC3HAV1		PDE4B	TNFSF10
KRT19		ICAM1	HLA-DOA
MMP7		LOC100131733	IFI44L
GMPR		TBX21	ASCL2
LAMP3		PSTPIP2	APOL4
IFITM1			CIITA
OAS1			GBP2
KRT18			HCAR3
NEXN			BATF2
TDRD7			IL27
NEURL3			XAF1
AHSG			TRIB3
TM4SF1			CFB
CH25H			C1orf228
HSH2D			IDO2
PNPT1			LAP3
APOL6			HLA-DQB1
SAMD9			LINC00256A
PFKFB3			ITGB7
DHX58			SLC6A9
KIAA0226			C1R
TNFAIP6			WARS
CSRNP1			LAG3
IGLL1			CHAC1
SRGAP2			EPSTI1
GAGE7			TMEM130
TLR3			CMPK2
FKBP10			KCNJ10
NCOA7			LYPD5
POU5F1			GPBAR1
IGFBP3			APOL6
DCP1A			ASPHD2
NFE2L3			LRRK2
TIPARP			C5orf39
CCL3L3			CTLA4
FAM59A			LMNB1
TXNIP			DDX60
DDIT4			ADM2
DLK1			FAM20A
ZNFX1			MX1
PRICKLE1			GIMAP7
LAG3			NLRP3
TRANK1			P2RY8
TRIL			HLA-DPB1
IFI16			GIMAP5
SLC25A28			KLHDC7B
ZNF107
MAGEA12
ENPP2
NTNG2
MIR155HG
GTF2B
IRF9
CCNA1
HBA2
CCR1
MASTL
CNP
AMBP
MZB1
NNMT
CXorf21
AGT
NR4A3
BLZF1
ALB
LYSMD2
DSP
PIM3
ASGR1
RNF138
IER2
PTGER2
RIPK2
FAM72D
HSPA1A
ITIH4
APOA1
AEBP1
CDKN2D
PPM1K
GIMAP7
GIMAP4
LOC645722
SP140L
SOD3
FTSJD2
RPS6KA5

### Sheet: Zebrafish_IFN_response_modules
Ifn phi 1	Stat1
CU855931,1	acod1
anxa1b	birc5a
zgc:152791	ccne1
rnf213b	cfb
si:ch211-245h14,1	cmpk2
si:dkey-188i13,6	cxcl11.1
BX569789,2	cxcl11.4
erv	cxcl11.6
CU984600,2	cxcl11.8
ssuh2,2	eif2ak2
helz2	epsti1
stat1b	herc56.2
mhc1zba	herc56.4
si:dkey-238c7,13	ifi27.1
ftr11	ifi27.2
xkr8,2	ifi27.4
mpeg1,2	ifi27.6
zgc:112964	ifi44f4
si:ch211-24o10,6	ifi44f1
znfx1	si:ch211-197g15.9
ptmaa	ifih1
stat2	ifit11
si:dkey-211g8,8	LOC572297
ftr53	igf1
TMSB15A	il10
HELZ2 (1 of many)	il21
cxl34b,11	irf7
caspb	isg15
PARP9	mxa
si:dkey-204f11,64	mxb
ifit15	mxc
BX323596,2	mxe
vamp8	rsad2
rnf213a	LOC101886156
si:dkey-40c23,2	serping1
zgc:174938	stat1a
si:dkey-188i13,10	usp18
zgc:152658	xaf1
lgals1l1
tnfrsf1a
mxe
gig2p
parp12a
icn2
lsm5
CABZ01078610,1
ccl19a,1
FUT9 (1 of many)
b2ml
stat1a
CABZ01089151,1
epsti1
ftr36
dhx58
casp7
mxa
mov10b,2
zgc:174863
cst14b,1
isg15
cx30,3
ftr96
zgc:163136
cox17
si:dkey-50i6,5
si:ch211-197g15,6
nenf
rsad2
CABZ01070852,1
rhcga
si:dkey-23k10,5
si:ch211-244b2,4
s100w
si:ch211-219f7,3
si:dkey-188i13,7
lgals9l1
pet100
si:ch211-276k2,1
cmpk2
elovl6l
si:dkey-16l2,20
tap1
si:ch73-347e22,8
tnni1al
cfl1l
BX537350,1
elof1
si:dkeyp-1h4,6
ifih1
xaf1
si:ch211-149f21,3
nlrc3l
si:ch1073-385f13,3
si:ch211-91p5,3
prrg4
ifit16
si:ch73-223f5,1
eevs
prrg2
irge4
ftr41
lrata
ifit14
si:dkey-113d16,9
si:dkey-238c7,12
zgc:174688
si:ch211-281g13,5
sf3b6
zgc:101000
tomm5
lgals9l3
svbp
si:dkey-87o1,2
CABZ01021530,1
si:dkey-79f11,7
casp3b
trim25
cmtm6
myeov2
si:dkeyp-11e3,1
mxb
si:ch211-282b22,1
si:ch73-19f24,3p
desi1b
zgc:194398
si:dkey-187j14,4
zgc:113411
si:dkey-57h18,2
PTGES3L
FO704622,1
calcoco2
zgc:162025
cecr5
TDP2 (1 of many)
si:dkey-40c23,3
si:ch211-281g13,4
mov10b,1
zgc:198241
ftr19
tmem238a
ftr91
ftr88
si:ch73-142c19,1
CABZ01051602,1
ftr72
rel
CR589947,2
ccng1
CABZ01059415,2
ifit8
csnk2a4
ifit9
gig2o
mov10a
pttg1ipa
epgn
ftr16
ptprh
si:ch211-150g5,4
ifit11
spaca4l
si:dkey-221j11,3
flj11011l
si:dkey-23k10,3
socs1b
zgc:101715
si:ch73-252i11,1
usp18
parp12b
si:ch211-1a19,3
CU459012,1
snrpe
si:ch211-98n17,5
tmprss13a
HERC5
si:dkeyp-115e12,7
pkz
crb3b
si:dkey-18p12,4
si:ch73-233k15,2
ftr13
s100a11
irf7
wu:fj29h11
cox19
si:ch211-190k17,31
IL4I1
msrb1b
btr29
rnf114
si:ch211-197g15,6
si:ch211-214p13,3
im:7150988
irgq1
phf11
pmaip1
ftr14
si:ch211-134a4,1
ftr73
polr2k
CABZ01062780,1
AC024175,24
VWA5A (1 of many)
il4r,1
sec61g
fas
si:dkey-53f14,5
zgc:193505
pycard
aep1
adgrg1
adar
ftr26
si:ch73-289h5,4
gpx7
ugt5f1
PARP14
si:ch211-244b2,3
ttc32
abcb3l1
neurl2
dram1
dnal1
si:dkey-25e12,3
si:ch211-42i9,5
BX572103,7
CABZ01073795,1
si:dkey-57c15,9
irf3
znf512
METTL4
wu:fb15h11
negaly6
ftr56
ogfrl2
si:dkey-286j15,3
pop5
dhrs13b
si:dkeyp-67f1,2
CABZ01109021,1
polr3k
si:ch211-160d14,12
zgc:154040
CABZ01078611,1
si:dkey-16p6,1
CABZ01052487,1
si:ch1073-418f12,2
ascl1b
si:dkeyp-67f1,1
aste1
zgc:172065
si:ch73-24k9,2
pcgf5b
ch25hl1,1
zgc:113314
ccl19a,2
ifit10
btr09
si:dkey-182g1,10
sp100,1
si:ch211-199g17,2
ftr42
si:dkey-82i20,2
si:ch211-195b11,3
gna14
SFT2D2 (1 of many)
ggt1l2,1
relb
si:ch211-197g15,8
si:ch211-162i8,7
si:dkey-262k9,2
zgc:158417
si:dkey-68o6,6
psme2
perp
si:dkeyp-85e10,1
si:dkey-17e16,17
si:dkey-244a7,1
si:ch73-14h1,2
fgf8a
si:ch211-196j1,2p
zgc:193538
si:dkey-201c13,2
znf975
si:ch211-197g15,7
ccl34b,1
zgc:194655
si:dkey-240n22,2
si:dkey-253d23,3
si:dkey-15h14,4
bet1l
si:ch211-264e16,1
si:dkey-73p2,3
si:ch211-196f19,1
socs1a
si:ch211-136m16,8
cyldb
NDUFAF8
cd40
lgals3bpb
si:dkey-42i9,7
si:ch211-67e16,2
si:dkey-42l23,7
mxc
zgc:162150
ifit12
si:dkey-188i13,9
erap1a
LECT2 (1 of many)
si:dkey-40c23,1
si:dkey-125i10,3
klf3
si:dkey-3h3,3
si:ch211-172l8,4
CU571081,1
si:dkey-42i9,6
ZC3H7B (1 of many)
ftr33
si:dkey-51d8,3
b2m
si:ch211-114l13,9
CABZ01079480,1
ftr09
mid1ip1a
zgc:194443
si:dkey-152b24,7
zgc:123068
si:dkeyp-73d8,6
si:ch211-188p14,4
si:dkey-9l20,3
si:ch211-198c19,3
fabp11b
znf1092
eif2ak2
adgrf6
si:ch211-207c6,2
zgc:162182
ftr57
wrnip1
ftr93
zgc:113229
BX511246,1
si:dkey-23i12,7
si:ch211-212k18,7
si:ch73-170d6,2
si:dkey-204a24,10
alkbh3
si:dkey-27p18,3
cdkn1d
si:dkey-19a16,4
CU914622,2
si:ch211-283g2,2
zgc:113274
si:dkey-245f22,5
si:dkeyp-1h4,9
irf9
her4,1
ahnak
rpl5a
si:ch211-212k18,15
