## Supplementary material for "Type I interferon responses contribute to immune protection against mycobacterial infection": Table S3

### Sheet: crRNAs_MiSeq
gene	chr	gene_direction	crRNA_name	exon_target	exon_asymetric	crRNA_seq	pam_seq	crRNA_strand	on_score	off_score	crRNA_pos	pam_pos	product_length	Forward	F_length	F_start	F_end	F_tm	F_gc	Reverse	R_length	R_start	R_end	R_tm	R_gc	F_Miseq	R_Miseq	Amplicon_seq
gene name	chromosome	gene direction	crRNA name (IDT website)	targeted exon	exon length a multiple of 3?	crRNA's spacer sequence	protospacer adjacent motif (PAM) sequence	on which strand is the gRNA binding site/PAM	ON score (IDT website)	OFF score (IDT website)	genomic position of gRNA binding site (provided by IDT)	genomic position of PAM	amplicon length	sequence of forward primer, without MiSeq adapter	length of forward primer	genomic positions of forward primer binding site		forward primer Tm	forward primer GC%	sequence of reverse primer, without MiSeq adapter	length of reverse primer	genomic positions of reverse primer binding site		reverse primer Tm	reverse primer GC%	sequence of forward primer, with MiSeq adapter	sequence of reverse primer, with MiSeq adapter	wild type amplicon sequence (danRer11), PAM in capital letters
stat2	chr6	reverse	stat2_AA	exon7/8	yes	ATCGCTCATAGACGAGGAAC	TGG	reverse	52	96	39151605	39151604	190	ATTGTGTTCTTAGAAAGCAGAGAAA	25	39151487	39151511	57.19	32	CTTCTTGTCGGAAATCTCGGC	21	39151676	39151656	59.34	52.38	TCGTCGGCAGCGTCAGATGTGTATAAGAGACAGATTGTGTTCTTAGAAAGCAGAGAAA	GTCTCGTGGGCTCGGAGATGTGTATAAGAGACAGCTTCTTGTCGGAAATCTCGGC	attgtgttcttagaaagcagagaaattcctgtgtgcttaccatttctctaggtgttccagacttgtatcaacaggtgcaccaatgcaggacttctgctgtctccgcttccagtctaCCAgttcctcgtctatgagcgatgatcccagagtatcagcaacgtccagcatagccgagatttccgacaagaag
stat2	chr6	reverse	stat2_AB	exon4/5	no	CAATGGAGCTTGAGAGCCAC	AGG	reverse	89	93	39155594	39155593	190	AAGAAAACAGAAATCCTGCTCTCAA	25	39155475	39155499	59.17	36	AATGTCTCTTTCACTGTTTCAGGTG	25	39155664	39155640	59.7	40	TCGTCGGCAGCGTCAGATGTGTATAAGAGACAGAAGAAAACAGAAATCCTGCTCTCAA	GTCTCGTGGGCTCGGAGATGTGTATAAGAGACAGAATGTCTCTTTCACTGTTTCAGGTG	aagaaaacagaaatcctgctctcaaacaaacacatacatttgtacatacacacttgcttatgtacacaaacacacctctattctggttttaaagtcttttaatctcttttcaatttgCCTgtggctctcaagctccattgcagctgactgaacctgcaacgtctgcacctgaaacagtgaaagagacatt
stat2	chr6	reverse	stat2_AE	exon2/3	yes	CTTGAGAAAAACGGCTGAAC	TGG	forward	54	84	39158182	39158203	224	TTTAGCAGCAGAAGAACACTTACA	24	39158104	39158127	58.64	37.5	AGCCACACAGAGAAATTTAAGGTA	24	39158327	39158304	58.12	37.5	TCGTCGGCAGCGTCAGATGTGTATAAGAGACAGTTTAGCAGCAGAAGAACACTTACA	GTCTCGTGGGCTCGGAGATGTGTATAAGAGACAGAGCCACACAGAGAAATTTAAGGTA	tttagcagcagaagaacacttacatggaagttttgtttgtagcgtctgaaattacgctgcagtaagaaacaatctctctcttgagaaaaacggctgaacTGGttgtccagattctccagaagcacctggaacaggaaagcggcttgggaagagtctcgagaagctcgctccctgtgacagacataatacagataaacatataccttaaatttctctgtgtggct
Comments
crRNA names are those given by IDT's database (https://eu.idtdna.com/site/order/designtool/index/CRISPR_PREDESIGN)
Genomic positions are from danRer11.
PCR primers were designed with PrimerBlast.
In columns Forward_miseq and Reverse_miseq, the MiSeq adapter sequences are in bold/colour.
Forward Miseq adapter:			TCGTCGGCAGCGTCAGATGTGTATAAGAGACAG
Reverse Miseq adapter:			GTCTCGTGGGCTCGGAGATGTGTATAAGAGACAG
Wild type amplicon sequence is the reference provided to ampliCan for alignment.
