## Supplementary material for "Type I interferon responses contribute to immune protection against mycobacterial infection": Data S1

### Sheet: Figure 3
Figure 3C. Type I interferon inducible gene module expression in uninfected (UI) and Mycobacterium marinum (Mm) infected wild type zebrafish larvae.
	Ifin phi1			Stat1
	UI	Mm		UI	Mm
	0.712181	1.15705		-2.30875	-1.13297
	1.0685	1.40276		-1.80631	-1.09
	1.04272	1.22589		-1.6647	-1.05971
	0.93655	1.31746		-1.97675	-1.53152

### Sheet: Figure S9
Figure S9B. Distance from the site of tail fin wound and integrated fluorescence (IF) within each zone, for the zebrafish larva image in Figure S9A.
	Distance	IF
	0	97030
	50	66155
	100	32489
	150	7008
	200	16934
	250	16098
	300	12219
	350	18894
	400	32413
	450	19153
	500	26041
	550	15617
	600	12687
	650	67941
	700	47118
	750	53129
	800	60088
	850	73368
	900	40855
	950	26201
	1000	29225
